# Measuring the impact of lived experience and caregiver engagement in research on the research conducted: development and pilot testing of an assessment tool

**DOI:** 10.64898/2026.04.01.26349956

**Authors:** Lisa D. Hawke, Jingyi Hou, Katie Upham, Mary Rose van Kesteren, Charlotte Munro, Shoshana Hauer, Claudia Sendanyoye, Tanya Halsall, Lena C. Quilty, Clayon Hamilton, Skye Barbic, Wei Wang

## Abstract

**Background.:** People with lived/living experience of health conditions, as well as caregivers, are increasingly engaged in research. This study aimed to develop and pilot test a new tool measuring the impact of lived/living experience engagement on research. The measurement tool is called the *Measure of Engagement Tool for Research and lived Experience* (METRE).

**Method.:** We conducted a qualitative descriptive study among 28 people with lived/living experience and caregivers and 12 academic researchers to understand the impacts of engagement on the research. Using the findings, we drafted the METRE. We pilot tested the METRE among 13 people with lived/living experience and caregivers and 10 academic researchers. Insights were used to refine the METRE.

**Results.:** Qualitatively, participants identified multiple domains of impact of engagement on research, which guided tool development. Pilot testing of the draft METRE revealed it being straightforward to complete, while providing a thorough evaluation of the impact that engagement has on research. However, some areas of improvement were recommended. The draft items showed acceptable preliminary performance.

**Conclusions.:** An assessment tool is now available to assess the impact that lived/living experience engagement has on research. Additional research is required to evaluate its psychometric properties. Tools to evaluate the impact of engagement on research will help advance the science of engagement and support engaged research teams in their work.
