## Supplementary material for "Measuring the impact of lived experience and caregiver engagement in research on the research conducted: development and pilot testing of an assessment tool": Diagram

### Sheet: METRE
	METRE Diagram
	Area of Impact	Score
	Research Topic & priority setting
	Developing research questions
	Finding funding
	Project planning
	Participant recruitment & data collection
	Data analysis & results generation
	Results interpretation
	Sharing findings & reporting
	Research climate
	Research relevance & applicability
	Total Score	0/30
	Ver 2.0, March 26, 2026
	REB #: 2025/177
